# *UBTF* Tandem Duplications in Pediatric MDS and AML: Implications for Clinical Screening and Diagnosis

**DOI:** 10.1101/2023.11.13.23298320

**Authors:** Juan M. Barajas, Masayuki Umeda, Lisett Contreras, Mahsa Khanlari, Tamara Westover, Michael P. Walsh, Emily Xiong, Chenchen Yang, Brittney Otero, Marc Arribas-Layton, Sherif Abdelhamed, Guangchun Song, Xiaotu Ma, Melvin E. Thomas, Jing Ma, Jeffery M. Klco

## Abstract

Recent genomic studies in adult and pediatric acute myeloid leukemia (AML) demonstrated recurrent in-frame tandem duplications (TD) in exon 13 of upstream binding transcription factor (*UBTF*). These alterations, which account for ~4.3% of AMLs in childhood and up to 3% in adult AMLs under 60, are subtype-defining and associated with poor outcomes. Here, we provide a comprehensive investigation into the clinicopathological features of *UBTF*-TD myeloid neoplasms in childhood, including 89 unique pediatric AML and 6 myelodysplastic syndrome (MDS) cases harboring a tandem duplication in exon 13 of *UBTF*. We demonstrate that *UBTF-*TD myeloid tumors are associated with dysplastic features, low bone marrow blast infiltration, and low white blood cell count. Furthermore, using bulk and single-cell analyses, we confirm that *UBTF*-TD is an early and clonal event associated with a distinct transcriptional profile, whereas the acquisition of *FLT3* or *WT1* mutations is associated with more stem cell-like programs. Lastly, we report rare duplications within exon 9 of *UBTF* that phenocopy exon 13 duplications, expanding the spectrum of *UBTF* alterations in pediatric myeloid tumors. Collectively, we comprehensively characterize pediatric AML and MDS with *UBTF-*TD and highlight key clinical and pathologic features that distinguish this new entity from other molecular subtypes of AML.

**Key Points:**

- Largest cohort of pediatric *UBTF-*TD in myeloid neoplasms reported to date.
- Use of single-cell DNA+protein sequencing technology in 3 *UBTF-*TD samples reveals a clonal evaluation pattern characterized by sequential acquisition of *WT1* and *FLT3* mutations and a more stem cell-like protein expression pattern.
- Pediatric MDS and AML patients with *UBTF-*TD alterations dysplastic features with an increase erythroid precursors.
- Tandem duplications in exon 9 of *UBTF* represent a rare but functionally equivalent subgroup of *UBTF-*TD myeloid neoplasms.

**Impact Statement:** *UBTF* tandem duplications (TD) are subtype-defining genomic alterations in adult and pediatric myeloid neoplasms. Here, we provide a comprehensive characterization of the largest cohort of pediatric *UBTF*-TD cases to date, including the recognition of additional UBTF alterations that mimic the exon 13 duplications in pediatric AML.
