## Supplemental Table 2 for "*UBTF* Tandem Duplications in Pediatric MDS and AML: Implications for Clinical Screening and Diagnosis"

### Sheet: CO455.amplicon
Supplemental Table 2. Targeted mutational profiling using Tapestri platform
AmpID	chr	amplicon_start	insert_start	insert_end	amplicon_end	fwd_seq	rev_seq	Genes
AMPL382500	chr17	3920713	3920733	3920962	3920982	GTAGGTCATATGGGCAGGGC	CCTGTGACCCAGAAGCTGAT	ZZEF1
AMPL382416	chr3	39225672	39225692	39225907	39225932	CCCCGTCTGTAGCTCCAGAA	TCCCCAACATTTATCTCCATCCAGT	XIRP1
AMPL382457	chr11	32413353	32413386	32413578	32413603	GTTATTATTTATTATTTAAAGATAGCCACGCAC	ACCATTCCAGTGTAAAACTTGTCAG	WT1
AMPL382458	chr11	32414016	32414041	32414263	32414285	AATGTGGGGTGTTTCCTTTTCTTTC	GTGTGACTTCAAGGACTGTGAA	WT1
AMPL382459	chr11	32417725	32417746	32417953	32417974	GGTCCTTAGCAGTGTGAGAGC	CCTCTTACTCTCTGCCTGCAG	WT1
AMPL382460	chr11	32421306	32421327	32421542	32421561	CTCTCTAGGAGAGGACACAGC	ACACAACGCCCATCCTCTG	WT1
AMPL382461	chr11	32438969	32438990	32439209	32439238	CCAACTAGGGGAAGGAGGAAA	TGGTTATGTGTTTCTAACTCTAGATGTTT	WT1
AMPL382396	chr1	85547825	85547858	85548058	85548088	ATAAAATAATTTTGCAATTTGGTGTTATCAGCC	CATTTAAATAGTTTTCTTTGCCCTCTTCAG	WDR63
AMPL382432	chr4	177058469	177058499	177058710	177058738	TTGATAATTGTTGAAGCTGTGTAATGGATA	GCCCTTTTGAACATTCCAAATAAAAGCA	WDR17
AMPL375319_redesign	chr17	42288148	42288168	42288357	42288376	GGTGGGCAAGACTGGGCTC	AGGCAGCCTGACCTTCTTCT	UBTF
AMPL382553	chrX	47060140	47060164	47060390	47060409	CTGATACACAGTAGGTGCTATGTG	TGCCACTCACCCAAACAGG	UBA1
AMPL382398	chr1	114969645	114969674	114969885	114969910	TAAAGTGAGTTTCCAATGAATAACAACAT	TTCCAGTTGCGTCATATTTTGAAAG	TRIM33
AMPL382501	chr17	7572716	7572738	7572964	7572985	TATGTCCTACTCCCCATCCTCC	AGTCTACCTCCCGCCATAAAA	TP53
AMPL382502	chr17	7573800	7573820	7574037	7574057	GGGCTGGGACCCAATGAGAT	TCTCCCCCTCCTCTGTTGCT	TP53
AMPL382503	chr17	7576608	7576637	7576852	7576877	CCATTTTCATGCTCTCTTTAACAATTTTC	GGATGGAGAATATTTCACCCTTCAG	TP53
AMPL382504	chr17	7576910	7576929	7577153	7577179	GGTGTTGTTGGGCAGTGCT	CTTCTCTTTTCCTATCCTGAGTAGTG	TP53
AMPL382505	chr17	7577369	7577389	7577609	7577631	CCGGGGATGTGATGAGAGGT	CTTGGGCCTGTGTTATCTCCTA	TP53
AMPL382506	chr17	7578045	7578066	7578291	7578314	ACTTTGCACATCTCATGGGGT	CTGATTCCTCACTGATTGCTCTT	TP53
AMPL382507	chr17	7578333	7578353	7578556	7578579	CAACCAGCCCTGTCGTCTCT	CTCTGTCTCCTTCCTCTTCCTAC	TP53
AMPL382508	chr17	7579680	7579700	7579929	7579949	AGCCCAACCCTTGTCCTTAC	CTCTTGCAGCAGCCAGACTG	TP53
AMPL382464	chr11	117789269	117789289	117789512	117789533	GCCGGATGAGGACCTGGAAA	ACCTTCAGCTGGAGCATCTCC	TMPRSS13
AMPL382411	chr2	121974629	121974652	121974874	121974898	ACTGTGACAAAAGAACTTGTCCC	TCGTGAGTAACAGTAGTGATAGCA	TFCP2L1
AMPL382436	chr5	100147444	100147465	100147686	100147713	CAGTTCATTGGTGGATGCTGA	TTTAAATGGAAAAGCGGTCAAATATCA	ST8SIA4
AMPL375320	chrX	155007070	155007090	155007306	155007339	CCCAGAGGAGCCTTTCTCAG	GTGCAATACATTAAAATATATAGAGATGTGTGA	SPRY3
AMPL382434	chr5	35806646	35806670	35806893	35806915	TTCAAGGCAGCTAGTGTATTCTCC	TTCTGTTCCCTTTTCTCCGTGT	SPEF2
AMPL382554	chrX	128599311	128599344	128599528	128599550	TACAAAATATAGATTCTGCACGTATATATAGGT	CGAAATGCTCCCCAGTTTAGAT	SMARCA1
AMPL382497	chr16	67289621	67289641	67289848	67289868	CCAGGGGTCATGCTGACAAC	CCCAGCTATCTGCCTGCAAG	SLC9A5
AMPL382449	chr8	17424778	17424801	17425022	17425047	TAGACCCTTCACACAGGAAATGT	AACAAACATACAAACACACACATCC	SLC7A2
AMPL382530	chr17	79218546	79218565	79218795	79218815	ATCTGGAATCCTGAGCCGG	CTTTTGCCTTCACCCAGCCT	SLC38A10
AMPL382448	chr8	11189484	11189506	11189720	11189753	TGGTTGTGGCCCTTATACTGCA	GACTTTCACTCTTTCCTAGGATTTATTATAATT	SLC35G5
AMPL382395	chr1	67465243	67465268	67465482	67465507	AATCAGTTGATCATCAGCATGAGAA	GCCTGTCTCAGTTGTCATATATTGT	SLC35D1
AMPL382465	chr12	8025567	8025587	8025812	8025836	CGTGACTCGGTTCATCGGGA	AATAGATACGTTCACACCCTCCTA	SLC2A14
AMPL382495	chr16	13198049	13198071	13198293	13198318	AATTCCAGTTTGGCTTCAAGGT	ATTGATTGACATTTGGAGTGTTTCC	SHISA9
AMPL382418	chr3	47098245	47098275	47098494	47098514	CCAGATTTAACTAACATCCCATGAACAGAC	GTTGCTGTCTTGCCAGTGCC	SETD2
AMPL382499	chr16	82032445	82032469	82032694	82032714	TCTATGGCTCCAAACTGACTTCTA	GGAGGGGCCAGAAATAAGGT	SDR42E1
AMPL382406	chr1	237811663	237811687	237811912	237811932	AGAAGTCTAGAAAGCAGCCATTTG	TCCATCGCTCCAATCTCACC	RYR2
AMPL382547	chr21	36171492	36171519	36171728	36171748	ACCATGTTTTACTCAATAATGTTCTGC	ATCCAACCATCCCCACCGTG	RUNX1
AMPL382548	chr21	36206682	36206702	36206892	36206913	GCAGTGGGCTCCATCTGGTA	TGCTCCCCACAATAGGACATC	RUNX1
AMPL382549	chr21	36231626	36231648	36231874	36231894	ATGCAACTTTTTGGCTTTACGG	CTCTATCGTGTCCCCACAGG	RUNX1
AMPL382550	chr21	36252782	36252810	36252996	36253017	TCACTAGAATTTTGAAATGTGGGTTTGT	TGTTTAGGTGGTGGCCCTAGG	RUNX1
AMPL382536	chr20	17597187	17597207	17597435	17597456	GGCCACCTTTCTGTTCCATG	GCCACGTAGAGGATGGTGACA	RRBP1
AMPL382397	chr1	93300259	93300292	93300490	93300515	TTCCCTTGAAAAATAATTAAGATGTAGTAAGAC	GCAATCAGCCACAAACTACATCAAT	RPL5,FAM69A
AMPL382498	chr16	74660074	74660098	74660319	74660343	GAAACCAAGCAATCTCACATACAC	ACCTACTTGCAAACTATTGACCAA	RFWD3
AMPL382438	chr5	141017278	141017298	141017516	141017535	AGCAGAAGCCGGAACCAGAA	GCGTTCCCCTTTCCAGCTT	RELL2
AMPL382394	chr1	33146749	33146777	33146974	33146996	TTTTTAACTGAGTAGATCATTCTGACCC	TTTGTGCCACGAGTGTTAGAAT	RBBP4,SYNC
AMPL382403	chr1	178411647	178411674	178411894	178411916	TGTTTAGAGCTTGCTGTTAACCTAAGC	AGGGTATCATCAAGGCACAGTT	RASAL2
AMPL382470	chr12	112887982	112888011	112888221	112888243	TTCTTATAGGGAATAGGTAAATTCGTTCC	GCCCGTGATGTTCCATGTAATA	PTPN11
AMPL382471	chr12	112890836	112890859	112891085	112891105	GGATGCAGATTTTCTGTCTCAGG	AATCTCCAGGGTGGCTCTGG	PTPN11
AMPL382472	chr12	112910605	112910632	112910844	112910874	CAGATGAACATTCTTGTAGCTATCGCA	ACTATTACTGAGCGGAATATTGATACTTAC	PTPN11
AMPL382473	chr12	112915286	112915307	112915533	112915555	AGGCAGTGTTCACGTTACTGT	ACTGTGAAAAGCAAAGCTTACC	PTPN11
AMPL382474	chr12	112924141	112924163	112924377	112924398	CTCACGAAGAGGACCTTTCAGT	GCTCTCCTGCTTATGGTGCAC	PTPN11
AMPL382475	chr12	112926016	112926036	112926258	112926277	AGGGACTTACCTCAGGCACG	AATGAACGTCCCTGTCCGG	PTPN11
AMPL382476	chr12	112926666	112926691	112926911	112926935	GGTATTGGTCAGAAGTTCAACACTG	GGACCGCCATATAGATAAATCGGT	PTPN11
AMPL382533	chr19	18273830	18273851	18274075	18274097	GCTTCTCAGAGCCACTCACCT	CGCTGTCCTCCTTGACAATCTG	PIK3R2
AMPL382412	chr2	170591958	170591982	170592197	170592227	TTGCAGAATTTCATGTGTGTCCAG	AGTACACTGGATCTATATCAATGTTGATAT	PHOSPHO2-KLHL23,KLHL23
AMPL382410	chr2	70315310	70315328	70315550	70315571	CATCACCATCGCTGGCGT	CGGAGAAATGGTGTGTTGTCC	PCBP1
AMPL382531	chr19	9296842	9296870	9297086	9297111	CCTCTGCACTATATGATCATCATGAACC	ATAAGAGAAAATGATCCCAAGGAGG	OR7D2
AMPL382404	chr1	228451669	228451689	228451913	228451934	GGGCTTCTCCTGACCACACA	TACCACGTCACCTCTGTCTGG	OBSCN
AMPL382405	chr1	228563228	228563248	228563463	228563483	GAGAGGCCCCTCCTACCATT	ATTCCACGGGCTTCCAGACC	OBSCN
AMPL382399	chr1	115256292	115256318	115256536	115256561	TCAAACAACCTAAAACCAACTCTTCC	CTGTTTGTTGGACATACTGGATACA	NRAS
AMPL382400	chr1	115258503	115258534	115258748	115258768	AAAATGAACTGTTCTCTATAAACACGTTAAG	AACTGGTGGTGGTTGGAGCA	NRAS
AMPL382494	chr15	96876571	96876591	96876821	96876840	TCCGGAGTCAGATAACAGCC	TCTCCCACAAACCCCGAAG	NR2F2
AMPL382439	chr5	170837363	170837396	170837595	170837627	AAATTACATCTGAGTATAAATTTTCTTGGAGTC	CTGTTACAGAAATGAAATAAGACGGAAAATTT	NPM1
AMPL382414	chr2	223872553	223872575	223872801	223872822	TTTTGCTAGGCATAACTCCCCA	TGGAGAGCAACACCCCAATAA	None
AMPL382424	chr4	31376409	31376430	31376633	31376666	AAAAGCAAGCAGTCCAAGCTG	TGCTATTTAGAATAAGAACTGAGAAAATGTCAA	None
AMPL382492	chr15	88218463	88218487	88218693	88218714	GCATGCTGTTATATGACATTCCCC	TGGATCGTCTAGCCCTAGTCA	None
AMPL382444	chr6	138745419	138745439	138745659	138745679	GGCTATGCTGTCCACAGGCT	TCAGAGCCTTCCCCAGATGC	NHSL1
AMPL382509	chr17	29496844	29496866	29497003	29497036	GTGAGATACCACACCTGTCCCC	ATATTATACATTTAAACTTACCCTTCAGGAGTC	NF1
AMPL382510	chr17	29509429	29509451	29509646	29509671	ATGTTGCCCTTGGGTTTTTACA	GTTTTCATCAACCACGTCTTTGGAT	NF1
AMPL382511	chr17	29527280	29527313	29527467	29527487	GATGACCACTACTTAAATTATGAAATTGAAAAC	TCCTCCATGGCCAGCAAGAG	NF1
AMPL382512	chr17	29533034	29533063	29533278	29533303	GCAATTTGTCTCATGCTCACTATTATGTT	AGTGACAATACACAGCATCAATCTT	NF1
AMPL382513	chr17	29551930	29551963	29552174	29552199	AAAGAATTAAGTAAACCTTGTTTGTTCTAATGG	GGACATTTGACTGGTATTTCCACTA	NF1
AMPL382514	chr17	29553235	29553263	29553485	29553504	GTCCAGATAATCTCATTTCTCATTTGGA	TCTGGGCTTGTCGGCAAAT	NF1
AMPL382515	chr17	29556134	29556158	29556380	29556403	TACAGGAATGGATCAACATGACTG	CTAGACCCACCAGATCCTTAACA	NF1
AMPL382516	chr17	29556665	29556688	29556904	29556934	ATGTGTGCCTAAGGGTATACGTG	CTTCAGTATGATTATCTAGCAAGTTCTTCA	NF1
AMPL382517	chr17	29562498	29562526	29562747	29562767	ATCAGTCATCATTTGCCTTAATTTAGCA	TACTGGCCAAGCTGTTGCCT	NF1
AMPL382518	chr17	29585870	29585899	29586116	29586139	TTATATTTGGGAAGGTTAGAAACACTACC	TGCATCAAAGTTGCTTTTCACAA	NF1
AMPL382519	chr17	29592094	29592116	29592341	29592363	TTGGTGCATGTTGCCAAATTAC	TCTTACCTCCGTGCAACATAAT	NF1
AMPL382520	chr17	29652750	29652783	29652964	29652990	GAATCATAAAATAAAATTGATTAGTGGCATCTG	AACCACTTAGAGAGAAAGTCTGTTTT	NF1
AMPL382521	chr17	29654424	29654449	29654673	29654692	TTTGTTTGGTTGGTTGGTTTCTGGA	TGGTGCATGAAGGTGAGCG	NF1
AMPL382522	chr17	29657282	29657311	29657483	29657510	TTTAAAACAACTTCATTTGTGTTTTCTCC	TGCTAAATCCAGAAATACACTCTTCCA	NF1
AMPL382523	chr17	29663587	29663612	29663795	29663818	TTTTTGTGCTAAAACTTTGAGTCCC	GGAAGAGGTAGGGAAGATGAGCT	NF1
AMPL382524	chr17	29664841	29664865	29665085	29665110	GCATGAGAGATATTCCAACGTGCA	GTTTGCTAATACACCCAAAGACAAC	NF1
AMPL382525	chr17	29676002	29676027	29676252	29676271	ATGGCTATTCTTGGAAAGTAGGAGT	ACCTGCTAAGTAGGCCACG	NF1
AMPL382526	chr17	29683263	29683287	29683480	29683509	GTGCAACCTATCCTGAAACAGAAA	TGATATCAAGTGATCAAAACTTTTCCTTG	NF1
AMPL382527	chr17	29683807	29683834	29684049	29684076	AATAGGTAGCCAAAACTTTTGTGTAGG	GATCAGTAAGTACTTCTTCATCCAAGA	NF1
AMPL382528	chr17	29700907	29700932	29701152	29701176	CAGACAAAATCGCCTAATGATTGTT	GCTTCACACGATCTTCTTAATGCT	NF1
AMPL382417	chr3	47042344	47042363	47042593	47042613	TAGTGCCAGGCTCACTGTT	GAGCACTGAGAAAACCTGGC	NBEAL2
AMPL382488	chr13	101707013	101707040	101707253	101707281	ACAGTTTCATTAACATAACTGAGGACA	GCTGATATTTAGGGTACAGGGGTTATAG	NALCN
AMPL382451	chr9	113562507	113562529	113562756	113562776	GGTCGTTTGCTTTTGGAGTGCT	GGCAATGCAAAGCTGCTCAG	MUSK
AMPL382496	chr16	58072024	58072046	58072272	58072293	GGAAGTTGAAGCTGAGAGTCCC	GGTCAGATGGTGGTTGTTCCA	MMP15
AMPL382477	chr12	116457372	116457398	116457611	116457636	ATGTGTTCCAACATGATGATAAGAGC	AAGACGAGTTGGGATATGATGATGA	MED13L
AMPL382445	chr6	161014803	161014823	161015050	161015072	AAAAGAGAGCTGGCCTGACA	ACTGTCACAGGAAGGACATGTC	LPA
AMPL382532	chr19	11217066	11217087	11217304	11217324	TTTTGTACAGACACAGGCTGG	CATATTCCCGGTCACACTGC	LDLR
AMPL382442	chr6	112438712	112438732	112438954	112438981	CAGAAGTTTGGCAGCTGTGG	GGAACTTACTTTTCAACAGAAGGAGGA	LAMA4
AMPL382466	chr12	25378438	25378471	25378652	25378677	TTGTTTTATTTCCTAGTATAGCATAATTGAGAG	AGATGTACCTATGGTCCTAGTAGGA	KRAS
AMPL382467	chr12	25380073	25380106	25380285	25380309	ATTAAATATTATATGCATGGCATTAGCAAAGAC	CCTGTCTCTTGGATATTCTCGACA	KRAS
AMPL382468	chr12	25398047	25398077	25398285	25398313	TAATGGTTACATATAACTTGAAACCCAAGG	TGAATATAAACTTGTGGTAGTTGGAGCT	KRAS
AMPL382425	chr4	55561517	55561545	55561764	55561786	GACATTTTAGACAGAACTCTCTTTTCAG	GTGCATAACAGCCTAATCTCGT	KIT
AMPL382426	chr4	55569682	55569709	55569927	55569951	AATGACTGTCTTTCAACATAATCCTGT	GCCTGACGTTCATAATTGAAGTCA	KIT
AMPL382427	chr4	55591927	55591955	55592169	55592196	TCTAACTTTGTTTTAAAAGTATGCCACA	GCAAAGTTAAAATAGGCAGAAGTCTTG	KIT
AMPL382428	chr4	55593419	55593443	55593661	55593688	CTGATTGGTTTCGTAATCGTAGCT	GGAAACTCCCATTTGTGATCATAAGGA	KIT
AMPL382429	chr4	55593849	55593876	55594093	55594118	TGCCATAGAGAACATCGTAGGAAAATG	CATGCAGTACCATACAGGAACTTAC	KIT
AMPL382430	chr4	55599098	55599127	55599341	55599366	TGGTGTACTGAATACTTTAAAACAAAAGT	GTACTCACGTTTCCTTTAACCACAT	KIT
AMPL382431	chr4	55602443	55602468	55602688	55602712	ATAGTGCTCACATCTTAAAATGGGG	CACAGTTGAAAATGCTTTCAGGTG	KIT
AMPL382450	chr9	5073525	5073544	5073770	5073794	AACGTTGATGGCAGTTGCA	TTTACTTACTCTCGTCTCCACAGA	JAK2
AMPL382535	chr20	13280404	13280425	13280640	13280673	CTCAATTCACACCCGGATCCA	CGTTTACATGTTTTGATATATTTCCATTGCATT	ISM1
AMPL382493	chr15	90631705	90631725	90631935	90631960	CCGGTCTGCCACAAAGTCTG	GTGGAAAAGTCCCAATGGAACTATC	IDH2
AMPL382413	chr2	209112877	209112898	209113122	209113146	TGTGTTGAGATGGACGCCTAT	GTGAGTGGATGGGTAAAACCTATC	IDH1
AMPL382546	chr21	33371306	33371327	33371549	33371569	GGGAGCCCCAATTGTGTGAAA	CACCCTGACAGATGTGTGGA	HUNK
AMPL382437	chr5	137088719	137088740	137088955	137088975	CCCAAGGGCAAAACAGGGAAG	CATCAGTCCTCCTATGGGCC	HNRNPA0
AMPL382415	chr2	239974354	239974382	239974603	239974621	GGAGTTGTGGGTAATAAACTTTAAGCAC	TCGAGACGCACATGCACG	HDAC4
AMPL382443	chr6	114258672	114258697	114258918	114258941	ATCTTAGTTTACCAAACCTGACCTG	TAGGCTTAGGGTATTCTCCCACC	HDAC2
AMPL382487	chr13	45857758	45857780	45858003	45858027	ATACTGGAAGGCTTGAACACCG	AGGGTAGAGAGTCCTCACTTAAAA	GTF2F2
AMPL382490	chr14	52433438	52433461	52433685	52433707	TCCTGGGACATTGATGTAGAGTT	AGAAACATGAGGATTTTGGGGG	GNG2
AMPL382420	chr3	128199949	128199969	128200116	128200138	GATGTGTCCGGAGTGGCTGA	GAAGGAAGGGATCCAGACTCGG	GATA2
AMPL382421	chr3	128200484	128200504	128200732	128200751	CACCTCCTGAGCAGAGGCAA	TGTCAGACGACAACCACCA	GATA2
AMPL382422	chr3	128202566	128202589	128202816	128202835	GACATCCCAGTGCTTTTCATGAT	TGTCAACTGTGGGGCCACA	GATA2
AMPL382478	chr13	28589567	28589590	28589814	28589836	GTGAGGAAGACAGGCTAAAGGAC	CCGTCTGCCTGTAAAATGGATG	FLT3
AMPL382479	chr13	28592473	28592495	28592704	28592724	GCAGACTGCTGTGAGGGTTTTT	TGTTCACAGAGACCTGGCCG	FLT3
AMPL382480	chr13	28597315	28597339	28597562	28597584	ATGCTACTACAATTAGCCAAGAGC	TGGAAGAAGAGGAGGACTTGAA	FLT3
AMPL382481	chr13	28601016	28601042	28601257	28601285	CTCAGCTATAGTACCTGTACTGAAGG	AGATTTTCAAGGAACACAATTTCAGTTT	FLT3
AMPL382482	chr13	28602165	28602189	28602411	28602434	TGTCTAATTCCACTTGGGTTTGAG	CTTTGACAGAAAAAGCAGACAGC	FLT3
AMPL382483	chr13	28608105	28608128	28608349	28608374	AAGCACCTGATCCTAGTACCTTC	GACTCATCATTTCATCTCTGAAGCA	FLT3
AMPL382484	chr13	28608375	28608399	28608542	28608565	AGTTAGGAATAGGCAGTTCTGCAG	AGTGACACTCTTTTGTTGCAGGC	FLT3
AMPL382485	chr13	28609516	28609539	28609760	28609785	CTCACACACTGACCCTATACTCT	GTCTGGAATAGAAAGGCTAACAGAA	FLT3
AMPL382486	chr13	28609911	28609941	28610160	28610180	GTTATCAGAAACAGTCTATGACTATTGAGA	GGAAACCTCAAGTGCTCGCA	FLT3
AMPL382456	chr11	22646750	22646773	22647001	22647019	TCAGGAAGTTGTTCTGAGGCAAG	AGCAACTCTTTCCCGGCC	FANCF
AMPL382423	chr3	185823229	185823251	185823476	185823498	GAAACTTGCCTTCAGCTAACCA	TCTCGATCTGAGGAATGCAGAG	ETV5
AMPL382401	chr1	150601762	150601782	150602012	150602030	CGTGACGCAAAAAGTGGCCA	CGCAGGTTGTCCCCGTTT	ENSA
AMPL382551	chr21	38877409	38877436	38877658	38877678	CTGTAACTACCATGCATTTGGGATAGT	ATGACCTGACTCCCCAGCAC	DYRK1A
AMPL382408	chr2	25456993	25457014	25457242	25457262	ATTTCCGCCTCTGTGGTTTTT	TGACGTCTCCAACATGAGCC	DNMT3A
AMPL382447	chr8	1652952	1652977	1653193	1653217	CCTACAAACTCAGTGACCTACTACG	GCGATGCTTACAAGGATCTAACAA	DLGAP2
AMPL382489	chr14	24587393	24587417	24587639	24587662	TTTTCCTGGAACATGGGACATTCC	GGGCCTTGATGCTCTTGAATTTA	DCAF11
AMPL382440	chr6	32008096	32008116	32008315	32008333	CTCAGGCTCACTGGGTTGCT	AGGCTAAGGGCACAACGG	CYP21A2,TNXB
AMPL382452	chr10	16878003	16878028	16878238	16878266	TGCTAGCATTCTAACCATCCTGGAT	ACTCTAGAATGAGTTTCACCTATCAGAT	CUBN
AMPL382433	chr5	11396975	11397004	11397220	11397242	ATTATTTATTTTCTTCATTCACAGCACCA	CTACCATAGCAACCAGACCCTG	CTNND2
AMPL382446	chr7	28848721	28848748	28848949	28848970	TTTTAACATCAGCTTGGGTTTCTTCCC	ACCTTCCTCTTCTGTCTGCAG	CREB5
AMPL382552	chr22	29083699	29083724	29083950	29083968	AAAGAACCGATTATCAAGCAGAAGC	ACTAGTCGAAAGCGGCCC	CHEK2
AMPL382453	chr10	50835566	50835587	50835816	50835835	TGCCCCAAGCTTACCTGTGAA	TGACCTTTCACGAGGACCG	CHAT,FAM25E
AMPL382419	chr3	126138907	126138928	126139121	126139140	CTGCACAGGGCTCGGAAACTA	ACATGGGTGCCACAAGGGA	CFAP100
AMPL382463	chr11	93430145	93430168	93430382	93430414	AACAGAAACATTACGCGCTTCAG	TGGTAAGATATATTTTCACTATTCTCTGAGAA	CEP295
AMPL382402	chr1	158325036	158325065	158325280	158325301	TTTTCTTCCTTGTCATTCTTTCCATAATG	GGTGTGACCAAGAAGGCTTTG	CD1E
AMPL382441	chr6	41903548	41903568	41903798	41903817	CCCTTGGGCTTTGTGAAGGG	TCGAAGCTGCACTCAGGGA	CCND3
AMPL382469	chr12	54631161	54631192	54631408	54631430	ATAAACTAGAAAGCAATCATCAACTAATTGC	TCCCCAAAACAAGCTTCTGTTT	CBX5
AMPL382462	chr11	47611885	47611905	47612115	47612137	CGTCGGCGTAGACTAGGTAG	TACTTCTTCTCCTTCACGGCTG	C1QTNF4
AMPL382491	chr15	75499831	75499851	75500060	75500080	GGGAGTGCCAGTCTCTTCCA	AGGGGTTTACTCCCTGAGGG	C15orf39
AMPL382409	chr2	60688817	60688837	60689056	60689074	GCACAGGTTGCACTTGTAGG	AACACGTCTAGCCCACCG	BCL11A
AMPL382455	chr11	375851	375871	376101	376120	ACGCATGGAATCTTCGAGCC	TGGGTGAGGCGAGTGTAGT	B4GALNT4
AMPL382537	chr20	30956629	30956659	30956873	30956898	TCTGAGTGTGATTTATGTGAATTTCATTTG	GGCAGTTTATAAAACAACCCCTCTC	ASXL1
AMPL382538	chr20	31015701	31015729	31015946	31015966	GAGGCACCCTATAAATGTTTAATGAATG	TGTAGCTGGATGGCGAGACC	ASXL1
AMPL382539	chr20	31021228	31021247	31021477	31021497	GAAACGCTCTCGGCCAGAT	CGTGCCAAGTTGTCTGGCTC	ASXL1
AMPL382540	chr20	31021498	31021518	31021671	31021690	TGCCTCTGCATCTCCAGACA	AGTGGGCTGTGGCTTTTCG	ASXL1
AMPL382541	chr20	31022165	31022188	31022394	31022414	GTTTTGCTTTACAGTCCCTAGGT	ATGGCAGTGGTGACCTCTCG	ASXL1
AMPL382542	chr20	31022694	31022716	31022941	31022963	GAGGAAAGCTGCCTACTACAGA	AGACAGAATGGGACCATTGTCT	ASXL1
AMPL382543	chr20	31023151	31023180	31023395	31023414	ATACTAGACAAGAAAACTTGAAAACCAAG	CTCCTCGAGATGGCACAGT	ASXL1
AMPL382544	chr20	31023416	31023436	31023583	31023605	CAGTGACAGCAATGGCAGTT	GTCCACCGAAGATCCCTTTGTC	ASXL1
AMPL382545	chr20	31023620	31023641	31023816	31023835	CAATTGGAACCAATCTGCCCC	AGTGGGTTAGTGGCCTCCA	ASXL1
AMPL382435	chr5	53182189	53182215	53182436	53182458	GTAGTGTGTACTTGACGTTAATGCCG	TGAAAGACAGCTTCTCTCAGCT	ARL15
AMPL382407	chr2	21224222	21224243	21224466	21224491	AGAGGTTTTGCTGTGCCAGAA	CAGTAGGCAGTAGACTATAAGCAGA	APOB
AMPL382454	chr10	127806543	127806564	127806786	127806811	TGTGGGGTATCCGTAGCTTGA	TTGTTTCTTTTTCAACAGGGGACTT	ADAM12
AMPL382534	chr19	51293576	51293595	51293824	51293844	AGGGCCTGCTATAATGGGG	ACAGGACTGGTCAGGGCTAG	ACP4
