## Supplemental Table 4 for "*UBTF* Tandem Duplications in Pediatric MDS and AML: Implications for Clinical Screening and Diagnosis"

### Sheet: Sheet1
Supplemental Table 4. Available Clinical Data of UBTF-TD Cases NA: not available FAB: French-American-British classification WBC: white blood cell
CombioID	gender	sample source	Age range at diagnosis (yrs)	Timepoint	Diagnosis	FAB/Morphology	5th WHO Classification (2022)	Cytogenetics	Cytogenetics (code)	Bone marrow leukemic blast percentage (%)	Peripheral blasts (%)	WBC count (10^9/L)
UBTF-TD-1	Male	Bone Marrow	16-20	Diagnosis	MDS	NA	Childhood MDS with increased blasts	46,XX[20]	Normal	15	NA	2.7
UBTF-TD-2	Female	Not Available	11-15	NA	MDS	NA	Childhood MDS with low blasts	46,XX (20/100%)	Normal	4	NA	2.3
UBTF-TD-3	Male	Bone Marrow	11-15	Diagnosis	MDS	NA	Childhood MDS with increased blasts	46,XY[20]	Normal	5	NA	3
UBTF-TD-4	Male	Bone Marrow	11-15	Diagnosis	MDS	NA	Childhood MDS with increased blasts	46,XY 20/100%	Normal	18	NA	2
UBTF-TD-5	Female	Bone Marrow	16-20	Diagnosis	AML	M5	Acute myeloid leukemia with other defined genetic alterations	47,XX,+8[20]	Trisomy 8	99	NA	44
UBTF-TD-6	Female	Bone Marrow	16-20	Diagnosis	AML	M4	Acute myeloid leukemia with other defined genetic alterations	47,XX,+8[17]/46,XX[3]	Trisomy 8	92	NA	65
UBTF-TD-7	Female	Bone Marrow	11-15	Diagnosis	AML	M1	Acute myeloid leukemia with other defined genetic alterations	47,XX,+8[20]	Trisomy 8	89	NA	80
UBTF-TD-8	Male	Bone Marrow	16-20	Diagnosis	AML	M2	Acute myeloid leukemia with other defined genetic alterations	46,XY[25]	Normal	24	NA	3
UBTF-TD-9	Male	Peripheral Blood	11-15	Diagnosis	AML	M2	Acute myeloid leukemia, myelodysplasia-related	46,XY,der(1)t(1;7)(p13;q32),t(6;11)(p21;q24),der(7)inv(7)(q11.2q32)t(1;7)[10]/46,XY[10]	complex	82	NA	74
UBTF-TD-10	Female	Not Available	11-15	Diagnosis	AML	NA	Acute myeloid leukemia with other defined genetic alterations	47,XX,+8[20]	Trisomy 8	#REF!	#REF!	3.2
UBTF-TD-11	Male	Not Available	11-15	Diagnosis	AML	NA	Acute myeloid leukemia with other defined genetic alterations	46,XY[30]	Normal	#REF!	#REF!	1.1
UBTF-TD-12	Female	Not Available	6-10	Diagnosis	AML	NA	Acute myeloid leukemia with other defined genetic alterations	47,XX,+8[16]/46,XX[4]	Trisomy 8	#REF!	#REF!	23.2
UBTF-TD-13	Male	Not Available	11-15	Diagnosis	AML	NA	Acute myeloid leukemia with other defined genetic alterations	46,XY[20]	Normal	#REF!	#REF!	2.9
UBTF-TD-14	Female	Not Available	11-15	Diagnosis	AML	NA	Acute myeloid leukemia with other defined genetic alterations	47,XX,+8[20]	Trisomy 8	#REF!	#REF!	140
UBTF-TD-15	Male	Not Available	11-15	Diagnosis	AML	NA	Acute myeloid leukemia with other defined genetic alterations	47,XY,+8[20]	Trisomy 8	#REF!	#REF!	130.5
UBTF-TD-16	Male	Not Available	11-15	Diagnosis	AML	NA	Acute myeloid leukemia with other defined genetic alterations	46,XY[20]	Normal	#REF!	#REF!	133.6
UBTF-TD-17	Male	Not Available	11-15	Diagnosis	AML	NA	Acute myeloid leukemia with other defined genetic alterations	47,XY,+8[20]	Trisomy 8	#REF!	#REF!	409.4
UBTF-TD-18	Male	Not Available	11-15	Diagnosis	AML	NA	Acute myeloid leukemia with other defined genetic alterations	46,XY[20]	Normal	#REF!	#REF!	8.8
UBTF-TD-20	Female	Not Available	16-20	Diagnosis	AML	NA	Acute myeloid leukemia with other defined genetic alterations	46,XX[20]	Normal	#REF!	#REF!	75.5
UBTF-TD-21	Male	Not Available	6-10	Diagnosis	AML	NA	Acute myeloid leukemia with other defined genetic alterations	46,XY[20]	Normal	#REF!	#REF!	4.3
UBTF-TD-22	Female	Not Available	11-15	Diagnosis	AML	NA	Acute myeloid leukemia with other defined genetic alterations	47,XX,+8[8]/46,XX[12]	Trisomy 8	#REF!	#REF!	2.3
UBTF-TD-23	Male	Not Available	11-15	Diagnosis	AML	NA	Acute myeloid leukemia with other defined genetic alterations	47,XY,+8[19]/46,XY[1]	Trisomy 8	#REF!	#REF!	25.4
UBTF-TD-24	Male	Not Available	11-15	Diagnosis	AML	NA	Acute myeloid leukemia with other defined genetic alterations	46,XY[20]	Normal	#REF!	#REF!	9.3
UBTF-TD-25	Male	Not Available	16-20	Diagnosis	AML	NA	Acute myeloid leukemia with other defined genetic alterations	46,XY[20]	Normal	#REF!	#REF!	3.1
UBTF-TD-26	Male	Not Available	6-10	Diagnosis	AML	NA	Acute myeloid leukemia with other defined genetic alterations	46,XY[20]	Normal	#REF!	#REF!	4.6
UBTF-TD-27	Male	Not Available	11-15	Diagnosis	AML	NA	Acute myeloid leukemia with other defined genetic alterations	46,XY[20]	Normal	#REF!	#REF!	51.5
UBTF-TD-28	Female	Not Available	16-20	Diagnosis	AML	NA	Acute myeloid leukemia with other defined genetic alterations	47,XX,+8[20]	Trisomy 8	#REF!	#REF!	2.5
UBTF-TD-29	Female	Not Available	11-15	Diagnosis	AML	NA	Acute myeloid leukemia with other defined genetic alterations	47,XX,+8[19]/46,XX[1]	Trisomy 8	#REF!	#REF!	210.7
UBTF-TD-30	Female	Not Available	11-15	Diagnosis	AML	NA	Acute myeloid leukemia with other defined genetic alterations	46,XX[20]	Normal	#REF!	#REF!	4.4
UBTF-TD-31	Male	Not Available	16-20	Diagnosis	AML	NA	Acute myeloid leukemia with other defined genetic alterations	47,XY,+8[19]/46,XY[1]	Trisomy 8	#REF!	#REF!	6.5
UBTF-TD-32	Female	Not Available	11-15	Diagnosis	AML	NA	Acute myeloid leukemia with other defined genetic alterations	47,XX,+8[3]/46,XX[30]	Trisomy 8	#REF!	#REF!	1.1
UBTF-TD-33	Female	Not Available	16-20	Diagnosis	AML	NA	Acute myeloid leukemia with other defined genetic alterations	46,XX[20]	Normal	#REF!	#REF!	64.1
UBTF-TD-34	Male	Not Available	>20	Diagnosis	AML	NA	Acute myeloid leukemia with other defined genetic alterations	46,XY[27]	Normal	#REF!	#REF!	67
UBTF-TD-35	Female	Not Available	16-20	Diagnosis	AML	NA	Acute myeloid leukemia with other defined genetic alterations	47,XX,+8[2]/46,XX[18]	Trisomy 8	#REF!	#REF!	0.9
UBTF-TD-36	Female	Not Available	16-20	Diagnosis	AML	NA	Acute myeloid leukemia with other defined genetic alterations	46,XX[20]	Normal	#REF!	#REF!	143.1
UBTF-TD-37	Male	Not Available	6-10	Diagnosis	AML	NA	Acute myeloid leukemia with other defined genetic alterations	47,XY,+8[3]/46,XY[17]	Trisomy 8	#REF!	#REF!	2.2
UBTF-TD-38	Male	Not Available	16-20	Diagnosis	AML	NA	Acute myeloid leukemia with other defined genetic alterations	46,XY[20]	Normal	#REF!	#REF!	4.6
UBTF-TD-39	Female	Not Available	16-20	Diagnosis	AML	NA	Acute myeloid leukemia with other defined genetic alterations	47,XX,+8[20]	Trisomy 8	#REF!	#REF!	16
UBTF-TD-40	Male	Not Available	>20	Diagnosis	AML	NA	Acute myeloid leukemia with other defined genetic alterations	46,XY[20]	Normal	#REF!	#REF!	3.8
UBTF-TD-41	Female	Not Available	16-20	Diagnosis	AML	NA	Acute myeloid leukemia with other defined genetic alterations	46,XX[23]	Normal	#REF!	#REF!	27.5
UBTF-TD-42	Male	Not Available	16-20	Diagnosis	AML	NA	Acute myeloid leukemia with other defined genetic alterations	47,XY,+8[20]	Trisomy 8	#REF!	#REF!	56.4
UBTF-TD-43	Male	Not Available	16-20	Diagnosis	AML	NA	Acute myeloid leukemia with other defined genetic alterations	47,XY,+8[20]	Trisomy 8	#REF!	#REF!	27.9
UBTF-TD-44	Male	Not Available	16-20	Diagnosis	AML	NA	Acute myeloid leukemia with other defined genetic alterations	46,XY[30]	Normal	#REF!	#REF!	10.2
UBTF-TD-45	Male	Not Available	16-20	Diagnosis	AML	NA	Acute myeloid leukemia with other defined genetic alterations	46,XY[20]	Normal	#REF!	#REF!	80.4
UBTF-TD-46	Female	NA	16-20	Diagnosis	AML	NA	Acute myeloid leukemia with other defined genetic alterations	46,XX,t(6;12)(p21.3;p13)[12]/46,XX[8]	Other	#REF!	#REF!	79.3
UBTF-TD-47	Female	Not Available	16-20	Diagnosis	AML	NA	Acute myeloid leukemia with other defined genetic alterations	46,XX[20]	Normal	#REF!	#REF!	4.5
UBTF-TD-48	Male	Not Available	11-15	Diagnosis	AML	NA	Acute myeloid leukemia with other defined genetic alterations	46,XY[20]	Normal	#REF!	#REF!	4.7
UBTF-TD-49	Female	Not Available	11-15	Diagnosis	AML	NA	Acute myeloid leukemia with other defined genetic alterations	46,XX[35]	Normal	#REF!	#REF!	7.9
UBTF-TD-50	Male	Bone Marrow	11-15	Relapse 1	AML	unk	Acute myeloid leukemia with other defined genetic alterations	46,XY [20/20]	Normal	17	NA	1
UBTF-TD-51	Female	Bone Marrow	16-20	Relapse 1	AML	M2	Acute myeloid leukemia with other defined genetic alterations	46,XX[10]//46,XY[10] (20/100%)	Normal	38	NA	2
UBTF-TD-52	Male	Peripheral Blood	11-15	Relapse 1	AML	M0	Acute myeloid leukemia with other defined genetic alterations	47,XY,+8 [12/20]; 46,XY [8/20]	Trisomy 8	62	NA	1
UBTF-TD-53	Male	Bone Marrow	6-10	Relapse 1	AML	M2	Acute myeloid leukemia, myelodysplasia-related	46,XY,t(14; 22)(q32; q11.1) [13/20]; 46,XY [7/20]	Other	13	NA	2
UBTF-TD-54	Female	Bone Marrow	16-20	Relapse 1	AML	M2	Acute myeloid leukemia, myelodysplasia-related	46,XX [20/20]	Normal	56	NA	1
UBTF-TD-55	Male	Not Available	11-15	Diagnosis	AML	M2	Acute myeloid leukemia, myelodysplasia-related	46,XY,add(12)(p1?2) [9]/ 46,XY,add(12)(p1?2),add(12)(p12),del(22)(q11) [6]	complex	NA	NA	NA
UBTF-TD-56	Female	Not Available	0-5	Diagnosis	AML	M2	Acute myeloid leukemia with other defined genetic alterations	46,XX	Normal	NA	NA	NA
UBTF-TD-57	Male	Not Available	6-10	Diagnosis	AML	M2	Acute myeloid leukemia with other defined genetic alterations	46,XY	Normal	NA	NA	NA
UBTF-TD-58	Female	Not Available	6-10	Diagnosis	AML	M4	Acute myeloid leukemia with other defined genetic alterations	46,XX	Normal	NA	NA	NA
UBTF-TD-59	Male	Not Available	11-15	Diagnosis	AML	M2	Acute myeloid leukemia with other defined genetic alterations	46,XY	Normal	NA	NA	NA
UBTF-TD-60	Female	Not Available	6-10	Diagnosis	AML	M1	Acute myeloid leukemia with other defined genetic alterations	46,XX	Normal	NA	NA	NA
UBTF-TD-61	Male	Not Available	11-15	Diagnosis	AML	M0	Acute myeloid leukemia with other defined genetic alterations	46,XY	Normal	NA	NA	NA
UBTF-TD-62	Male	Not Available	11-15	Diagnosis	AML	M2	Acute myeloid leukemia with other defined genetic alterations	47,XY,+8[1]/46,XY[19]	Trisomy 8	NA	NA	NA
UBTF-TD-63	Male	Not Available	11-15	Diagnosis	AML	M6	Acute myeloid leukemia with other defined genetic alterations	46,XY	Normal	NA	NA	NA
UBTF-TD-64	Female	Not Available	11-15	Diagnosis	AML	M1	Acute myeloid leukemia with other defined genetic alterations	46,XX	Normal	NA	NA	NA
UBTF-TD-65	Male	Not Available	16-20	Diagnosis	AML	M6	Acute myeloid leukemia with other defined genetic alterations	46,XY[20]	Normal	20	NA	2
UBTF-TD-66	Male	Not Available	11-15	Diagnosis	AML	M5	Acute myeloid leukemia with other defined genetic alterations	47,XY,+8[14]/46,XX[6]	Trisomy 8	49	NA	5
UBTF-TD-67	Female	Not Available	0-5	Diagnosis	AML	NA	Acute myeloid leukemia with other defined genetic alterations	46,XX[30]	Normal	21	NA	11
UBTF-TD-68	Male	Not Available	0-5	Diagnosis	AML	NA	Acute myeloid leukemia with other defined genetic alterations	Not Available	NA	NA	NA	2
UBTF-TD-69	Female	Not Available	6-10	Diagnosis	AML	M2	Acute myeloid leukemia with other defined genetic alterations	46,XX[20]	Normal	30	NA	5
UBTF-TD-70	Male	Not Available	11-15	Diagnosis	AML	NA	Acute myeloid leukemia with other defined genetic alterations	46,XY[59]	Normal	41	NA	1
UBTF-TD-71	Male	Not Available	0-5	Diagnosis	AML	M1	Acute myeloid leukemia with other defined genetic alterations	47,XY,+8[5]/46,XY[23]	Trisomy 8	90	NA	113
UBTF-TD-72	Male	Not Available	11-15	Diagnosis	AML	NA	Acute myeloid leukemia with other defined genetic alterations	47,XY,+8[8]/46,XY[16]	Trisomy 8	46	NA	20
UBTF-TD-73	Male	Not Available	11-15	Diagnosis	AML	NA	Acute myeloid leukemia with other defined genetic alterations	46,XY[20]	Normal	70	NA	24
UBTF-TD-74	Male	Not Available	11-15	Diagnosis	AML	M2	Acute myeloid leukemia with other defined genetic alterations	46,XY[20]	Normal	25	NA	2
UBTF-TD-75	Male	Not Available	16-20	Diagnosis	AML	M2	Acute myeloid leukemia with other defined genetic alterations	46,XY[30]	Normal	40	NA	14
UBTF-TD-76	Female	Not Available	11-15	Diagnosis	AML	M4	Acute myeloid leukemia with other defined genetic alterations	46,XX[20]	Normal	58	NA	29
UBTF-TD-77	Female	Bone Marrow	6-10	Diagnosis	AML	M2	Acute myeloid leukemia with other defined genetic alterations	47,XX,+8[17[17]/46,XX[3]	Trisomy 8	25	NA	2
UBTF-TD-78	Female	Bone Marrow	16-20	Diagnosis	AML	M2	Acute myeloid leukemia with other defined genetic alterations	46,XX[20]	Normal	33	NA	2
UBTF-TD-79	Male	Bone Marrow	16-20	Diagnosis	AML	M1	Acute myeloid leukemia with other defined genetic alterations	46,XY[25]	Normal	68	NA	73
UBTF-TD-80	Female	Bone Marrow	>20	Diagnosis	AML	M4	Acute myeloid leukemia with other defined genetic alterations	47,XX,+8 [2/20]	Trisomy 8	58	NA	8
UBTF-TD-81	Male	Bone Marrow	11-15	Diagnosis	AML	unk	Acute myeloid leukemia with other defined genetic alterations	Not Available	NA	30	NA	3
UBTF-TD-82	Female	Bone Marrow	11-15	Relapse 1	AML	M1	Acute myeloid leukemia, myelodysplasia-related	46,XX,t(1;14)(q21;q24),del(2)(p13),add(6)(q27)[11/55%]/46,XX [9/45%]	complex	46	NA	10
UBTF-TD-83	Male	Bone Marrow	6-10	Diagnosis	AML	M2	Acute myeloid leukemia with other defined genetic alterations	46,XY	Normal	49	NA	20
UBTF-TD-84	Male	Bone Marrow	11-15	Diagnosis	AML	M2	Acute myeloid leukemia, myelodysplasia-related	46,XY[20]	Normal	23	NA	7
UBTF-TD-85	Female	Bone Marrow	6-10	Diagnosis	AML	M4	Acute myeloid leukemia with other defined genetic alterations	46,XX[43]	Normal	31	NA	25
UBTF-TD-86	Male	Bone Marrow	16-20	Diagnosis	AML	M5	Acute myeloid leukemia with other defined genetic alterations	46,XY,del(9)(q13q22)	del9	20	NA	NA
UBTF-TD-87	Male	Bone Marrow	11-15	Diagnosis	AML	M2	Acute myeloid leukemia with other defined genetic alterations	46,XY	Normal	24	NA	16
UBTF-TD-88	Female	Bone Marrow	11-15	Relapse 1	AML	M2	Acute myeloid leukemia with other defined genetic alterations	Incomplete Karyotype, Insufficient material	NA	34	NA	1
UBTF-TD-90	Female	Bone Marrow	16-20	Relapse 1	AML	M6	Acute myeloid leukemia with other defined genetic alterations	46,XX,del(9)(q13q22) [12/20]; 46,XX,t(6; 12)(?p21; ?p13) [1/20]; 46,XX [7/20]	del9	43	NA	3
UBTF-TD-91	Male	Bone Marrow	11-15	Diagnosis	AML	M4	Acute myeloid leukemia with other defined genetic alterations	46,XY[20]	Normal	57	NA	104
UBTF-TD-92	Male	Bone Marrow	11-15	Diagnosis	AML	M4	Acute myeloid leukemia with other defined genetic alterations	46,XY	Normal	28	NA	12
UBTF-TD-93	Female	Bone Marrow	0-5	Diagnosis	MDS	NA	Childhood MDS with increased blasts	46,XX	Normal	7	NA	4
UBTF-TD-94	Female	Not Available	11-15	Diagnosis	AML	M6	Acute myeloid leukemia with other defined genetic alterations	46,XX[20]	Normal	9.7	NA	11
UBTF-TD-95	Male	Not Available	11-15	Diagnosis	AML	M6	Acute myeloid leukemia with other defined genetic alterations	46,XY	Normal	35	NA	23
UBTF-TD-96	Male	Not Available	6-10	Diagnosis	MDS	NA	Childhood MDS with increased blasts	46,XY[20]	Normal	10	NA	45
UBTF-TD-97	Female	Bone Marrow	16-20	Diagnosis	AML	M6	Acute myeloid leukemia with other defined genetic alterations	47, XX, +8	Trisomy 8	26	NA	100
