## Supplemental Table 6 for "*UBTF* Tandem Duplications in Pediatric MDS and AML: Implications for Clinical Screening and Diagnosis"

### Sheet: UBTFsampleInfo
Supplemental Table 6. Data availability of UBTF-TD cases
CombioID	Source Publication	Public Data Repository(EGA/dbGaP) for RNAseq	Cloud link for RNAseq
UBTF-TD-1	this paper	Will be uploaded to: https://ega-archive.org/studies/EGAS00001005760	Will be uploaded to: https://permalinks.stjude.cloud/permalinks/rpaml
UBTF-TD-2	this paper	Targeted Capture Sequencing Only	Will be uploaded to: https://permalinks.stjude.cloud/permalinks/rpaml
UBTF-TD-3	this paper	Will be uploaded to: https://ega-archive.org/studies/EGAS00001005760	https://platform.stjude.cloud/data/cohorts?dataset_accession=SJC-DS-1007
UBTF-TD-4	PMID: 29146900	https://ega-archive.org/datasets/EGAD00001003782	Not Available
UBTF-TD-5	PMID: 37398194	https://ega-archive.org/studies/EGAS00001005760	https://permalinks.stjude.cloud/panaml
UBTF-TD-6	PMID: 37398194	https://ega-archive.org/studies/EGAS00001005760	https://permalinks.stjude.cloud/panaml
UBTF-TD-7	PMID: 37398194	https://ega-archive.org/studies/EGAS00001005760	https://permalinks.stjude.cloud/panaml
UBTF-TD-8	PMID: 37398194	https://ega-archive.org/studies/EGAS00001005760	https://permalinks.stjude.cloud/panaml
UBTF-TD-9	PMID: 37398194	https://ega-archive.org/studies/EGAS00001005760	https://permalinks.stjude.cloud/panaml
UBTF-TD-10	PMID: 35349331	https://portal.gdc.cancer.gov/projects/TARGET-AML	Not Available
UBTF-TD-11	PMID: 35349331	https://portal.gdc.cancer.gov/projects/TARGET-AML	Not Available
UBTF-TD-12	PMID: 35349331	https://portal.gdc.cancer.gov/projects/TARGET-AML	Not Available
UBTF-TD-13	PMID: 35349331	https://portal.gdc.cancer.gov/projects/TARGET-AML	Not Available
UBTF-TD-14	PMID: 35349331	https://portal.gdc.cancer.gov/projects/TARGET-AML	Not Available
UBTF-TD-15	PMID: 35349331	https://portal.gdc.cancer.gov/projects/TARGET-AML	Not Available
UBTF-TD-16	PMID: 35349331	https://portal.gdc.cancer.gov/projects/TARGET-AML	Not Available
UBTF-TD-17	PMID: 35349331	https://portal.gdc.cancer.gov/projects/TARGET-AML	Not Available
UBTF-TD-18	PMID: 35349331	https://portal.gdc.cancer.gov/projects/TARGET-AML	Not Available
UBTF-TD-19	PMID: 35349331	https://portal.gdc.cancer.gov/projects/TARGET-AML	Not Available
UBTF-TD-20	PMID: 35349331	https://portal.gdc.cancer.gov/projects/TARGET-AML	Not Available
UBTF-TD-21	PMID: 35349331	https://portal.gdc.cancer.gov/projects/TARGET-AML	Not Available
UBTF-TD-22	PMID: 35349331	https://portal.gdc.cancer.gov/projects/TARGET-AML	Not Available
UBTF-TD-23	PMID: 35349331	https://portal.gdc.cancer.gov/projects/TARGET-AML	Not Available
UBTF-TD-24	PMID: 35349331	https://portal.gdc.cancer.gov/projects/TARGET-AML	Not Available
UBTF-TD-25	PMID: 35349331	https://portal.gdc.cancer.gov/projects/TARGET-AML	Not Available
UBTF-TD-26	PMID: 35349331	https://portal.gdc.cancer.gov/projects/TARGET-AML	Not Available
UBTF-TD-27	PMID: 35349331	https://portal.gdc.cancer.gov/projects/TARGET-AML	Not Available
UBTF-TD-28	PMID: 35349331	https://portal.gdc.cancer.gov/projects/TARGET-AML	Not Available
UBTF-TD-29	PMID: 35349331	https://portal.gdc.cancer.gov/projects/TARGET-AML	Not Available
UBTF-TD-30	PMID: 35349331	https://portal.gdc.cancer.gov/projects/TARGET-AML	Not Available
UBTF-TD-31	PMID: 35349331	https://portal.gdc.cancer.gov/projects/TARGET-AML	Not Available
UBTF-TD-32	PMID: 35349331	https://portal.gdc.cancer.gov/projects/TARGET-AML	Not Available
UBTF-TD-33	PMID: 35349331	https://portal.gdc.cancer.gov/projects/TARGET-AML	Not Available
UBTF-TD-34	PMID: 35349331	https://portal.gdc.cancer.gov/projects/TARGET-AML	Not Available
UBTF-TD-35	PMID: 35349331	https://portal.gdc.cancer.gov/projects/TARGET-AML	Not Available
UBTF-TD-36	PMID: 35349331	https://portal.gdc.cancer.gov/projects/TARGET-AML	Not Available
UBTF-TD-37	PMID: 35349331	https://portal.gdc.cancer.gov/projects/TARGET-AML	Not Available
UBTF-TD-38	PMID: 35349331	https://portal.gdc.cancer.gov/projects/TARGET-AML	Not Available
UBTF-TD-39	PMID: 35349331	https://portal.gdc.cancer.gov/projects/TARGET-AML	Not Available
UBTF-TD-40	PMID: 35349331	https://portal.gdc.cancer.gov/projects/TARGET-AML	Not Available
UBTF-TD-41	PMID: 35349331	https://portal.gdc.cancer.gov/projects/TARGET-AML	Not Available
UBTF-TD-42	PMID: 35349331	https://portal.gdc.cancer.gov/projects/TARGET-AML	Not Available
UBTF-TD-43	PMID: 35349331	https://portal.gdc.cancer.gov/projects/TARGET-AML	Not Available
UBTF-TD-44	PMID: 35349331	https://portal.gdc.cancer.gov/projects/TARGET-AML	Not Available
UBTF-TD-45	PMID: 35349331	https://portal.gdc.cancer.gov/projects/TARGET-AML	Not Available
UBTF-TD-46	PMID: 35349331	https://portal.gdc.cancer.gov/projects/TARGET-AML	Not Available
UBTF-TD-47	PMID: 35349331	https://portal.gdc.cancer.gov/projects/TARGET-AML	Not Available
UBTF-TD-48	PMID: 35349331	https://portal.gdc.cancer.gov/projects/TARGET-AML	Not Available
UBTF-TD-49	PMID: 35349331	https://portal.gdc.cancer.gov/projects/TARGET-AML	Not Available
UBTF-TD-50	PMID: 35176137	https://ega-archive.org/datasets/EGAD00001008407	https://permalinks.stjude.cloud/permalinks/rpaml
UBTF-TD-51	PMID: 35176137	https://ega-archive.org/datasets/EGAD00001008407	https://permalinks.stjude.cloud/permalinks/rpaml
UBTF-TD-52	PMID: 35176137	https://ega-archive.org/datasets/EGAD00001008407	https://permalinks.stjude.cloud/permalinks/rpaml
UBTF-TD-53	PMID: 35176137	https://ega-archive.org/datasets/EGAD00001008407	https://permalinks.stjude.cloud/permalinks/rpaml
UBTF-TD-54	PMID: 35176137	https://ega-archive.org/datasets/EGAD00001008407	https://permalinks.stjude.cloud/permalinks/rpaml
UBTF-TD-55	PMID: 34778799	https://ega-archive.org/datasets/EGAD00001006444	https://platform.stjude.cloud/data/cohorts?dataset_accession=SJC-DS-1013
UBTF-TD-56	PMID: 34778799	https://ega-archive.org/datasets/EGAD00001006444	https://platform.stjude.cloud/data/cohorts?dataset_accession=SJC-DS-1013
UBTF-TD-57	PMID: 34778799	https://ega-archive.org/datasets/EGAD00001006444	https://platform.stjude.cloud/data/cohorts?dataset_accession=SJC-DS-1013
UBTF-TD-58	PMID: 34778799	https://ega-archive.org/datasets/EGAD00001006444	https://platform.stjude.cloud/data/cohorts?dataset_accession=SJC-DS-1013
UBTF-TD-59	PMID: 34778799	https://ega-archive.org/datasets/EGAD00001006444	https://platform.stjude.cloud/data/cohorts?dataset_accession=SJC-DS-1013
UBTF-TD-60	PMID: 34778799	https://ega-archive.org/datasets/EGAD00001006444	https://platform.stjude.cloud/data/cohorts?dataset_accession=SJC-DS-1013
UBTF-TD-61	PMID: 34778799	https://ega-archive.org/datasets/EGAD00001006444	https://platform.stjude.cloud/data/cohorts?dataset_accession=SJC-DS-1013
UBTF-TD-62	PMID: 34778799	https://ega-archive.org/datasets/EGAD00001006444	https://platform.stjude.cloud/data/cohorts?dataset_accession=SJC-DS-1013
UBTF-TD-63	PMID: 34778799	https://ega-archive.org/datasets/EGAD00001006444	https://platform.stjude.cloud/data/cohorts?dataset_accession=SJC-DS-1013
UBTF-TD-64	PMID: 34778799	https://ega-archive.org/datasets/EGAD00001006444	https://platform.stjude.cloud/data/cohorts?dataset_accession=SJC-DS-1013
UBTF-TD-65	PMID: 30760869	https://www.ncbi.nlm.nih.gov/projects/gap/cgi-bin/study.cgi?study_id=phs000465.v7.p1	Not Available
UBTF-TD-66	PMID: 30760869	https://www.ncbi.nlm.nih.gov/projects/gap/cgi-bin/study.cgi?study_id=phs000465.v7.p1	Not Available
UBTF-TD-67	PMID: 30760869	https://www.ncbi.nlm.nih.gov/projects/gap/cgi-bin/study.cgi?study_id=phs000465.v7.p1	Not Available
UBTF-TD-68	PMID: 29227476	https://www.ncbi.nlm.nih.gov/projects/gap/cgi-bin/study.cgi?study_id=phs000465.v7.p1	Not Available
UBTF-TD-69	PMID: 29227476	https://www.ncbi.nlm.nih.gov/projects/gap/cgi-bin/study.cgi?study_id=phs000465.v7.p1	Not Available
UBTF-TD-70	PMID: 29227476	https://www.ncbi.nlm.nih.gov/projects/gap/cgi-bin/study.cgi?study_id=phs000465.v7.p1	Not Available
UBTF-TD-71	PMID: 29227476	https://www.ncbi.nlm.nih.gov/projects/gap/cgi-bin/study.cgi?study_id=phs000465.v7.p1	Not Available
UBTF-TD-72	PMID: 29227476	https://www.ncbi.nlm.nih.gov/projects/gap/cgi-bin/study.cgi?study_id=phs000465.v7.p1	Not Available
UBTF-TD-73	PMID: 29227476	https://www.ncbi.nlm.nih.gov/projects/gap/cgi-bin/study.cgi?study_id=phs000465.v7.p1	Not Available
UBTF-TD-74	PMID: 29227476	https://www.ncbi.nlm.nih.gov/projects/gap/cgi-bin/study.cgi?study_id=phs000465.v7.p1	Not Available
UBTF-TD-75	PMID: 29227476	https://www.ncbi.nlm.nih.gov/projects/gap/cgi-bin/study.cgi?study_id=phs000465.v7.p1	Not Available
UBTF-TD-76	PMID: 29227476	https://www.ncbi.nlm.nih.gov/projects/gap/cgi-bin/study.cgi?study_id=phs000465.v7.p1	Not Available
UBTF-TD-77	PMID: 37398194	https://ega-archive.org/studies/EGAS00001005760	https://permalinks.stjude.cloud/panaml
UBTF-TD-78	this paper	Will be uploaded to: https://ega-archive.org/studies/EGAS00001005760	https://platform.stjude.cloud/data/cohorts?dataset_accession=SJC-DS-1007
UBTF-TD-79	PMID: 37398194	https://ega-archive.org/studies/EGAS00001005760	https://platform.stjude.cloud/data/cohorts?dataset_accession=SJC-DS-1007
UBTF-TD-80	PMID: 37398194	https://ega-archive.org/studies/EGAS00001005760	https://platform.stjude.cloud/data/cohorts?dataset_accession=SJC-DS-1007
UBTF-TD-81	PMID: 37398194	https://ega-archive.org/studies/EGAS00001005760	https://permalinks.stjude.cloud/panaml
UBTF-TD-82	PMID: 35176137	https://ega-archive.org/datasets/EGAD00001008407	https://permalinks.stjude.cloud/permalinks/rpaml
UBTF-TD-83	PMID: 34301788	https://permalinks.stjude.cloud/permalinks/g4k	https://permalinks.stjude.cloud/permalinks/g4k
UBTF-TD-84	PMID: 34778799	https://ega-archive.org/datasets/EGAD00001006444	https://platform.stjude.cloud/data/cohorts?dataset_accession=SJC-DS-1013
UBTF-TD-85	PMID: 34778799	https://ega-archive.org/datasets/EGAD00001006444	https://platform.stjude.cloud/data/cohorts?dataset_accession=SJC-DS-1013
UBTF-TD-86	PMID: 34778799	https://ega-archive.org/datasets/EGAD00001006444	https://platform.stjude.cloud/data/cohorts?dataset_accession=SJC-DS-1013
UBTF-TD-87	PMID: 34778799	https://ega-archive.org/datasets/EGAD00001006444	https://platform.stjude.cloud/data/cohorts?dataset_accession=SJC-DS-1013
UBTF-TD-88	PMID: 35176137	https://ega-archive.org/datasets/EGAD00001008407	https://permalinks.stjude.cloud/permalinks/rpaml
UBTF-TD-89	PMID: 37398194	https://ega-archive.org/studies/EGAS00001005760	https://permalinks.stjude.cloud/panaml
UBTF-TD-90	PMID: 35176137	https://ega-archive.org/datasets/EGAD00001008407	https://permalinks.stjude.cloud/permalinks/rpaml
UBTF-TD-91	PMID: 37398194	https://ega-archive.org/studies/EGAS00001005760	https://permalinks.stjude.cloud/panaml
UBTF-TD-92	PMID: 34778799	https://ega-archive.org/datasets/EGAD00001006444	https://platform.stjude.cloud/data/cohorts?dataset_accession=SJC-DS-1013
UBTF-TD-93	PMID: 30926971	https://ega-archive.org/datasets/EGAD00001003412	Not Available
UBTF-TD-94	PMID: 30926971	https://ega-archive.org/datasets/EGAD00001003412	Not Available
UBTF-TD-95	PMID: 30926971	https://ega-archive.org/datasets/EGAD00001003412	Not Available
UBTF-TD-96	PMID: 30926971	https://ega-archive.org/datasets/EGAD00001003412	Not Available
UBTF-TD-97	PMID: 30926971	https://ega-archive.org/datasets/EGAD00001003412	Not Available
